# Sex-specific transcriptional differences and loss of gene imprinting in pancreatic neuroendocrine tumors

**DOI:** 10.1101/2021.06.09.21258573

**Authors:** Nikolay A. Ivanov, Kirill Grigorev, Thomas J. Fahey, Brendan M. Finnerty, Christopher E. Mason, Irene M. Min

**Affiliations:** Department of Surgery, Weill Cornell Medicine, New York, New York, USA; Weill Cornell Medical College, New York, New York, USA; Clinical & Translational Science Center, Weill Cornell Medicine, New York, New York, USA; Department of Physiology and Biophysics, Weill Cornell Medicine, NY, USA; The HRH Prince Alwaleed Bin Talal Bin Abdulaziz Alsaud Institute for Computational Biomedicine, Weill Cornell Medicine, NY, USA

## Abstract

Pancreatic neuroendocrine tumors (PNETs) occur more frequently in men and are associated with higher mortality in males; however, the molecular basis for these sexual dimorphisms is unclear. Here, we demonstrate that PNETs are associated with the emergence of unique sex-specific transcriptomic differences that are not observed in non-neoplastic pancreatic islet tissues. We also show that while widespread sex-specific differences are present in the DNA methylation landscapes of control pancreatic islets, they are erased in PNETs. This includes a loss of imprinting with regards to many genes. These results implicate an emergence of sex-associated genetic and epigenetic dysregulations in PNETs.
