## Supplementary Table 1 for "Sex-specific transcriptional differences and loss of gene imprinting in pancreatic neuroendocrine tumors"

### Sheet: A) Discovery PNET Dataset
Online Supplementary Table 1A: Clinicopathological data for the PNET RNA-Seq discovery datset
Sample_ID	WCM_Study_ID	Sex	Procedure	Pre-op Dx	FNA Diagnosis?	Functioning?	Sample	Primary Tumor Size (cm)	Location	Location (H/B/T)	Diagnosis	Differentiation	Grade	Mitotic count	ki67 (%)	Grade (G)	Vascular invasion	Small Vessel Invasion	Venous Invasion	Perineural Invasion	Positive Margins	PeriPanc Soft Tissue Invasion	Positive LN	Total LN	Extranodal extension	LN_Mets	Distant_Mets	Mets Comments	T Stage	N Stage	M Stage	FollowUp (months)	Residual Disease	Recurrence/Mets	Time to Recurrence (months)	Location of PostOp Metastases	Time to PostOp Metastasis (months)
Loc_7	CA2	F	Distal pancreatectomy, splenectomy	Pancreatic Tail Mass	No	No	Primary Tumor	3.8	Tail	TAIL	Well-differntiated pancreatic endocrine neoplasm	well-differentiated	Low	<4/10	<2	1	no	no	no	no	no	no	0	10	na	no	no	none	T2	N0	M0	4	yes	no
Loc_1	CA9	F	Laparoscopic enucleation of pancreatic endocrine tumor	insulinoma	Yes	Insulinoma	Primary Tumor	1.3	Body	BODY	Well-differentiated pancreatic neuroendocrine neoplasm	well-differentiated	Low	<4/10	<1	1	no	no	no	no	no	no	0	0	na	no	no	none	T1	NX	M0	7	no	no
Loc_13	CA10	F	Lap Distal Pancreatectomy	insulinoma	No	Insulinoma	Primary Tumor	2.5	Tail	TAIL	Well-differentiated pancreatic neuroendocrine neoplasm	well-differentiated	Low	<2/50	5	2	no	no	no	no	no	no	0	0	na	no	no	none	T2	NX	M0	5	no	no
Loc_12	CA12	F	Laparotomy with wedge resection of pancreatic nodule	Insulinoma	No	Insulinoma	Primary Tumor	1.5	Body	BODY	Pancreatic endocrine neoplasm	well-differentiated	Intermediate	8/10.	14	2	no	no			yes	no	0	0	na	no	no	none	T1	NX	M0	4	yes	no
Loc_11	CA13	F	Lap Distal Pancreatectomy, splenectomy	Insulinoma	No	Insulinoma	Primary Tumor	5	Tail	TAIL	Well-differentiated pancreatic neuroendocrine neoplasm	well-differentiated	Low	<4/10	<2	1	no	no	no	no	no	no	0	10	na	no	no	none	T2	N0	M0	98	no	no
Loc_10	CA14	M	Whipple	Insulinoma	Yes	Insulinoma	Primary Tumor	3.9	uncinate	HEAD	Well-differentiated pancreatic neuroendocrine neoplasm	well-differentiated	Low	<4/10	<5	2	no	no		no	no	no	0	24	na	no	no	none	T2	N0	M0	6	no	no
Loc_9	CA16	M	Whipple	Neuroendocrine tumor	Yes	No	Primary Tumor	4	uncinate	HEAD	Pancreatic endocrine neoplasm	well-differentiated	Low	<4/10	16	2	no	no		no	no	no	0	9	na	no	no	none	T2	N0	M0	1	no	no
Loc_8	CA18	M	Distal pancreatectomy and splenectomy	Neuroendocrine tumor	Yes	No	Primary Tumor	1.6	Tail	TAIL	Well-differentiated pancreatic neuroendocrine neoplasm	well-differentiated	Intermediate	<4/10	4	2	no	no	no	no	no	no	0	4	na	no	no	none	T1	N0	M0	78	no	no
Loc_5	CA22	M	Distal pancreatectomy and splenectomy	well differentiated neuroendocrine tumor	Yes	No	Primary Tumor	2.5	Body	BODY	Well-differentiated pancreatic neuroendocrine neoplasm	well-differentiated	Intermediate		5	2	no	no	no	no	no	yes	0	19	na	no	no	none	T3	N0	M0	11	no	no
Loc_15	CA23	M	Whipple	Pancreatic Neuroendocrine tumor (Endo US)	Yes	No	Primary Tumor	2.7	Head	HEAD	Well-differentiated pancreatic neuroendocrine neoplasm	well-differentiated	Intermediate	<4/10	10	2	no	no	no	no	no	no	0	22	na	no	no	none	T2	N0	M0	1	no	no
Loc_4	CA24	M	Pancreatic enucleation	Insulinoma	Yes	Insulinoma	Primary Tumor	2	Uncinate	HEAD	Well-differentiated pancreatic neuroendocrine neoplasm	well-differentiated	Low	<2/10	3	1	no	no	no	no	no	no	0	0	na	no	no	none	T1	NX	M0	13	no	no
Loc_14	CA25	M	Whipple	Pancreatic Neuroendocrine tumor (Endo US)	Yes	No	Primary Tumor	1.8	Head	HEAD	Well-differentiated pancreatic neuroendocrine neoplasm	well-differentiated	Low	<4/10	<1	1	no	no	no	no	no	no	0	24	na	no	no	none	T1	N0	M0	29	no	no
Loc_3	CA26	M	Distal pancreatectomy and splenectomy / nephrectomy	Pancreatic Neuroendocrine tumor (Endo US)	Yes	No	Primary Tumor	4	Tail	TAIL	Well-differentiated pancreatic neuroendocrine neoplasm	well-differentiated	Low	<2/50	<1	1	no	no	no	no	no	no	0	16	na	no	no	none	T2	N0	M0	33	no	no
Loc_2	CA27	M	Pancreatic mass resection	Insulinoma	No	Insulinoma	Primary Tumor	1	Uncinate	HEAD	Well-differentiated pancreatic neuroendocrine neoplasm	well-differentiated	Low	0	1	1	no	no	no	no	no	no	0	0	na	no	no	none	T1	NX	M0	11	no	no
Loc_6	CA20	M	Distal pancreatectomy	pancreatic endocrine neoplasm	Yes	No	Primary Tumor	2.5	Tail	TAIL	Well-differentiated	well-differentiated	Intermediate	>4/10	10	2	no	no	no	yes	yes	no	0	11	na	no	no	none	T2	N0	M0	81	yes (positive margins)	yes	47	Liver	46
Met_6	CA1	F	Distal pancreatectomy and splenectomy	Pancreatic Neuroendocrine tumor (Endo US)	No	No	Primary Tumor	4.3	Body	BODY	Well-differentiated pancreatic neuroendocrine neoplasm	well-differentiated	Intermediate	<4/10	4	2	yes	yes	yes	yes	no	no	5	5	no	yes	no	LN	T2	N1B	M0	1	no	no
Met_5	CA3	M	Distal pancreatectomy, splenectomy, left lateral liver segmentectomy	Pancreatic neuroendocrine tumor	Yes	No	Primary Tumor	4.2	Body	BODY	Well-differentiated pancreatic neuroendocrine neoplasm	well-differentiated	Low	<2/10	<3	1	yes				no	yes	2	11	no	yes	yes	LN & LIVER	T3	N1B	M1	14	yes (Liver mets. Never followed up for ablation.)	no
Met_1	CA5	F	distal pancreatectomy/splenectomy resection of segement 7 of liver	Metastatic pancreatic NET to the liver	No	VIPoma	Primary Tumor	6.5	Tail/body	TAIL	Well-differentiated pancreatic neuroendocrine neoplasm		Intermediate		10	2					no	yes	0	0	na	no	yes	LIVER	T3	NX	M1	225	yes	yes		Liver	36
Met_7	CA28	F	Distal pancreatectomy, splenectomy, liver wedge	Metastatic pancreatic NET	Yes	No	Primary Tumor	2	Tail	TAIL	Well-differentiated pancreatic neuroendocrine neoplasm	well-differentiated	Intermediate	<4/10	>5	2	no	no	no	no	no	no	3	8	no	yes	yes	LIVER	T1	N1B	M1	3	yes	yes		Liver	1
Met_3	CA33	M	Whipple, liver segmentectomy	Metastatic pancreatic NET (to liver)	Yes	No	Primary Tumor	2.5	Head	HEAD	Well-differentiated pancreatic neuroendocrine neoplasm, invading duodenum	well-differentiated	Intermediate	>4/10	10-15	2	yes	yes	yes	yes	no	yes	7	34	no	yes	yes	LIVER	T3	N1B	M1	48	yes	yes		Liver	7
Met_2	CA35	F	Whipple	Metastatic pancreatic NET to lymph node	Yes	No	Primary Tumor	8	Head	HEAD	Carcinoma of the pancreas with both acinar and neuroendocrine differentiation	well-differentiated	High	>4/10	50	3		yes	yes	yes	no	yes	1	18	no	yes	no	LN	T3	N1A	M0	34	no	yes		Liver	21

### Sheet: B) Validation PNET Dataset
Online Supplementary Table 1B: Clinicopathological data for the PNET DNA methylation dataset and the PNET RNA-Seq validation datset. All samples have matched RNAseq - DNAm data, with the exception of one (see last column of the table).
This table is adapted from Supplementary Data 1 of the paper by Chan and colleagues (Nat. Commun., 2019; PMID: 30315258). For more detains, including follow-up and recurrence data, see Supplementary Data 1 in the original paper.
Sample ID	MSK ID	Genotype	tumor in specimen	Sex	Tumor size (cm)	Margins	Multiple	Tumor Grade	LVI	Perineural invasion	LN_Mets	Distant_Mets	Site of Distant Metastasis	Functional	Note from clinical/pathology records	pT	pN	pM	pStage	ClinicalStage	GSM_ID	SRR_ID	RNAseq data	Matched RNAseq - Methylation Data
A_MK47	MK47	ATRX	Pancreas	F	7.8	clear		IM	Y	NA	N	N		N							GSM3317259	SRR7634519	Y	Y
A_MK4	MK4	ATRX	Pancreas	M	8			LG	Y	NA	Y	N		Y	insulin and focally pancreatic polypeptide; negative for glucagon, somatostatin and VIP						GSM3317260	SRR7634520	Y	Y
D_LS21	LS21	DAXX	Pancreas	M	9.8	involved		IM	Y	NA	N	Y	Liver	N		T3	N0	M0?	IIA	UNS	GSM3317252	SRR7634512	Y	Y
D_MK9	MK9	DAXX	Pancreas	F	2		2 adj nodules	LG	N	Y	N	N		N		T1	N0	M0	IA	IB	GSM3317262	SRR7634522	Y	Y
M1_LS1	LS1	MEN1	Pancreas	M	8		Y	IM	Y	Y	N	Y	Liver	Y	Negative for VIP, insulin, glucagon, somatostatin, pancreat polypeptide, gastrin) - MEN1 genotype?	T3	N1?	M0?	III	III	GSM3317251	SRR7634511	Y	Y
AM1_MK36	MK36	MEN1, ATRX	Pancreas	M	7.9	clear		LG	Y		Y	Y	Liver	N							GSM3317269	SRR7634529	Y	Y
DM1_MK45	MK45	MEN1, DAXX	Pancreas	F	6.2	clear		LG (upd IM)	Y	NA	Y	Y	Liver	N		T3	N1	M0	IIB	IIB	GSM3317264	SRR7634524	Y	Y
DM1_MK52	MK52	MEN1, DAXX	Pancreas	M	2.3	clear		LG (upd IM)	N	Y	Y	Y	Liver	N		T3	N1	M1	IV	IV	GSM3317265	SRR7634525	Y	Y
WT_MK50	MK50	WT	Pancreas	M	1.7	clear		LG	N	N	N	N		N		T1	N0	M	IA	IA	GSM3317270	SRR7634530	Y	Y
WT_LS27	LS27	WT	Pancreas	F	8.4	clear		LG	Y	N	Y	Y	Liver, retroperitoneum	N		T2	N1	M0	III		GSM3317272	SRR7634532	Y	Y
WT_LS65	LS65	WT	Pancreas	F	8.5	clear		LG	N		N	N		N							GSM3317275	SRR7634535	Y	Y
WT_MK21	MK21	WT	Pancreas	F	2.5	clear		LG (upd IM)	N	N	Y	N		N		T2	N1b	M0	III		GSM3317280	SRR7634540	Y	Y
WT_MK27	MK27	WT	Pancreas	M	1.5	clear		LG	N	N	N	N		Y	insulinoma						GSM3317281	SRR7634541	Y	Y
WT_MK39	MK39	WT	Pancreas	M	12	clear		LG	Y	Y	Y	N		N							GSM3317282	SRR7634542	Y	Y
WT_MK49	MK49	WT	Pancreas	F	10	clear		LG	N		N	N		N							GSM3317283	SRR7634543	Y	Y
A_MK11	MK11	ATRX	Pancreas	M	2.9	clear	Y	LG	Y	N	N	N		N		T3	N0	M	IIA		GSM3317253	SRR7634513	Y	Y
D_MK18	MK18	DAXX	Pancreas	M	4.8	clear		IM (upd HG)	Y	Y	N	Y	Liver, bone, adrenal and liver	N					IV		GSM3317255	SRR7634515	Y	Y
DM1_MK17	MK17	MEN1, DAXX	Pancreas	F	10	clear		LG	Y	N	N	Y	Liver	Y	vipoma - VIP	T3	N0	M1	IV	IV	GSM3317268	SRR7634528	Y	Y
WT_MK8	MK8	WT	Pancreas	M	1	clear		LG	N	N	N	N		Y	insulinoma: focally positive for insulin						GSM3317271	SRR7634531	Y	Y
WT_LS39	LS39	WT	Pancreas	M	3.1	clear		LG	Y		N	Y	liver, mensentery	Y	vipoma - VIP						GSM3317274	SRR7634534	Y	Y
WT_MK13	MK13	WT	Pancreas	F	3.7	clear		IM	Y	Y	Y	Y	Liver	N					IV		GSM3317276	SRR7634536	Y	Y
WT_MK15	MK15	WT	Pancreas	M	2.7	clear		LG	Y	Y	N	N		N		T3	N0		IIA		GSM3317277	SRR7634537	Y	Y
WT_MK16	MK16	WT	Pancreas	F	2.5	clear		IM	N	Y	N	N		Y	gastrinoma	T3	N0		IIA		GSM3317278	SRR7634538	Y	N
WT_MK19	MK19	WT	Pancreas	M	4.2	clear		LG	N	N	N	N		N		T2	N0		IB		GSM3317279	SRR7634539	Y	Y
