## Supplementary Table 2 for "Sex-specific transcriptional differences and loss of gene imprinting in pancreatic neuroendocrine tumors"

### Sheet: A) RNAseq Dataset
Supplementary Table 2A: Phenotype data for RNAseq data derived from non-neoplastic (control) pancreatic isslet tissue [Downloaded from SRA; BioProject: PRJNA217347]
Sample_ID	Dx	Sex
SRR957884	Control	Male
SRR957885	Control	Male
SRR957886	Control	Female
SRR957887	Control	Female
SRR957888	Control	Female
SRR957889	Control	Male
SRR957890	Control	Male
SRR957891	Control	Male
SRR957892	Control	Male
SRR957893	Control	Female
SRR957894	Control	Female
SRR957895	Control	Male
SRR957896	Control	Male
SRR957897	Control	Male
SRR957898	Control	Male
SRR957899	Control	Male
SRR957900	Control	Male
SRR957901	Control	Female
SRR957902	Control	Male
SRR957903	Control	Female
SRR957904	Control	Female
SRR957905	Control	Female
SRR957906	Control	Female
SRR957907	Control	Male
SRR957908	Control	Male
SRR957909	Control	Female
SRR957910	Control	Male
SRR957911	Control	Male
SRR957912	Control	Female
SRR957913	Control	Male
SRR957914	Control	Male
SRR957915	Control	Female
SRR957916	Control	Male
SRR957917	Control	Male
SRR957918	Control	Male
SRR957919	Control	Female
SRR957920	Control	Female
SRR957921	Control	Female
SRR957922	Control	Male
SRR957923	Control	Female
SRR957924	Control	Male
SRR957925	Control	Female
SRR957926	Control	Female
SRR957927	Control	Female
SRR957928	Control	Male
SRR957929	Control	Male
SRR957930	Control	Male
SRR957931	Control	Female
SRR957932	Control	Male
SRR957933	Control	Female
SRR957934	Control	Female
SRR957935	Control	Male
SRR957936	Control	Female
SRR957937	Control	Male
SRR957938	Control	Female
SRR957939	Control	Male
SRR957940	Control	Female
SRR957941	Control	Female
SRR957942	Control	Male
SRR957943	Control	Male
SRR957944	Control	Female
SRR957945	Control	Female
SRR957946	Control	Male
SRR957947	Control	Male
SRR957948	Control	Male
SRR957949	Control	Male
SRR957950	Control	Male
SRR957951	Control	Male
SRR957952	Control	Male
SRR957953	Control	Female
SRR957954	Control	Female
SRR957955	Control	Male
SRR957956	Control	Female
SRR957957	Control	Female
SRR957958	Control	Male
SRR957959	Control	Male
SRR957960	Control	Female
SRR957961	Control	Male
SRR957962	Control	Male
SRR957963	Control	Female
SRR957964	Control	Male
SRR957965	Control	Male
SRR957966	Control	Male
SRR957967	Control	Male
SRR957968	Control	Male
SRR957969	Control	Male
SRR957970	Control	Male
SRR957971	Control	Male
SRR957972	Control	Male

### Sheet: B) DNAm Dataset
Supplementary Table 2B: Phenotype data for DNA methylation data derived from non-neoplastic (control) pancreatic isslet tissue [Downloaded from GEO; Acession number: GSE143209]
Sample ID	Dx	Sex
Control_1	Control	Male
Control_2	Control	Male
Control_3	Control	Male
Control_4	Control	Male
Control_5	Control	Male
Control_6	Control	Male
Control_7	Control	Male
Control_8	Control	Male
Control_9	Control	Male
Control_10	Control	Male
Control_11	Control	Male
Control_12	Control	Male
Control_13	Control	Male
Control_14	Control	Male
Control_15	Control	Male
Control_16	Control	Male
Control_17	Control	Male
Control_18	Control	Male
Control_19	Control	Female
Control_20	Control	Male
Control_21	Control	Male
Control_22	Control	Male
Control_23	Control	Male
Control_24	Control	Male
Control_25	Control	Male
Control_26	Control	Male
Control_27	Control	Male
Control_28	Control	Male
Control_29	Control	Male
Control_30	Control	Female
Control_31	Control	Male
Control_32	Control	Male
Control_33	Control	Male
Control_34	Control	Male
Control_35	Control	Male
Control_36	Control	Male
Control_37	Control	Male
Control_38	Control	Male
Control_39	Control	Male
Control_40	Control	Male
Control_41	Control	Male
Control_42	Control	Male
Control_43	Control	Female
Control_44	Control	Male
Control_45	Control	Male
Control_46	Control	Female
Control_47	Control	Female
Control_48	Control	Male
Control_49	Control	Female
Control_50	Control	Female
Control_51	Control	Female
Control_52	Control	Female
Control_53	Control	Female
Control_54	Control	Female
Control_55	Control	Female
Control_56	Control	Female
Control_57	Control	Male
Control_58	Control	Female
Control_59	Control	Female
Control_60	Control	Male
Control_61	Control	Male
Control_62	Control	Female
Control_63	Control	Female
Control_64	Control	Female
