## Supplementary Table 5 for "Sex-specific transcriptional differences and loss of gene imprinting in pancreatic neuroendocrine tumors"

### Sheet: MaleVsFemale_Chan_DMPs_proximal
Supplementary Table 5: Sex-DMPs (CpGs/probes differentially methylated by sex) in PNET samples, mapped to nearest genes.
Note: The only sex-DMPs that are tabulated here are those that overlap or are within 5kb of a gene. If a DMP overlaps more than one gene (or is equidistant from 2 or more nearest genes), all nearest genes are tabulated.
probe	intercept	slope	p.value	fdr	t	chr	pos	gene	Ensembl	distance	Enhancer	Promoter	Imprinted_Gene	ExpressedAllele	DM in controls?		Column Descriptions:
cg16218221	0.202682	-0.150113	9.52321e-09	0.00217571	-12.0672	chr2	208576609	CCNYL1	ENSG00000163249	0	FALSE	FALSE	FALSE	NA	YES		probe	Illumina probe ID
cg04462931	0.813042	-0.377291	6.55579e-09	0.00217571	-12.4249	chr7	64300061	NA	ENSG00000234338	2800	FALSE	FALSE	FALSE	NA	YES		intercept	y-intercept from the differential methylation linear model
cg00768487	0.209529	0.389226	1.71055e-07	0.0260532	9.57426	chr1	26611311	SH3BGRL3	ENSG00000142669	3297	FALSE	TRUE	FALSE	NA	NO		slope	average DNAm difference b/w sexes (male DNAm - female DNAm) (obtained from the differential methylation linear model)
cg00768487	0.209529	0.389226	1.71055e-07	0.0260532	9.57426	chr1	26611311	UBXN11	ENSG00000158062	0	FALSE	TRUE	FALSE	NA	NO		t	moderated t-statistic correspondng to the differential methylation linear model (see Methods)
																	p.value	p.value corresponding to the moderated t-statistic
																	fdr	false discovery rate
																	chr	chromosome
																	pos	probe genomic coordinate (in hg19 coordinates)
																	gene	symbol of nearest gene
																	Ensembl	Ensembl ID of the nearest gene
																	distance	distance b/w DMP and nearest gene (in basepairs)
																	Enhancer	Is the CpG/probe associated with an enhancer?
																	Promoter	Is the CpG/probe associated with a promoter?
																	Imprinted_Gene	Is the gene a known imprinted gene (in humans)? (TRUE/FALSE)
																	ExpressedAllele	If the gene is an imprinted gene, which allele is the expressed allele
																	DM in controls?	Is this CpG/probe also differentially methylated by sex in controls?
